# Genotyping and population structure of the China Kadoorie Biobank

**DOI:** 10.1101/2022.05.02.22274487

**Authors:** Robin G Walters, Iona Y Millwood, Kuang Lin, Dan Schmidt Valle, Pandora McDonnell, Alex Hacker, Daniel Avery, Na Cai, Warren W Kretzschmar, M Azim Ansari, Paul A Lyons, Rory Collins, Peter Donnelly, Michael Hill, Richard Peto, Hongbing Shen, Xin Jin, Chao Nie, Xun Xu, Yu Guo, Canqing Yu, Jun Lv, Robert J Clarke, Liming Li, Zhengming Chen, the China Kadoorie Biobank Collaborative Group

## Abstract

China Kadoorie Biobank is a population-based prospective cohort of >512,000 adults recruited in 2004-2008 from 10 geographically diverse regions across China. Detailed data from questionnaire and physical measurements were collected at baseline, with additional measurements at three resurveys involving approximately 5% of surviving participants. Incident disease events are captured through electronic linkage to death and disease registries and to the national health insurance system. Genome-wide genotyping has been conducted for >100,000 participants using custom-designed Axiom^®^ arrays. Analysis of these data reveals extensive relatedness within the CKB cohort, signatures of recent consanguinity, and principal component signatures reflecting large-scale population movements from recent Chinese history. In addition to numerous CKB studies of candidate drug targets and disease risk factors, CKB has made substantial contributions to many international genetics consortia. Collected biosamples are now being used for high-throughput ‘omics assays which, together with planned whole genome sequencing, will continue to enhance the scientific value of this biobank.
