## Supplementary Tables for "Genotyping and population structure of the China Kadoorie Biobank"

### Sheet: Table S1
Table S1. CKB Axiom_1 array module content.
Module	Variants	Source/Description
HLA/KIR	8894	UK Biobank 'HLA/KIR' module
chrMT	180	UK Biobank 'chr MT' module
chrY	805	UK Biobank 'chr Y' module
ApoE	1147	UK Biobank 'ApoE' module
CNV	2359	UK Biobank 'CNV' module
Fingerprint	262	UK Biobank 'Fingerprint' module
ADME	2037	UK Biobank 'ADME' module
Blood	1548	UK Biobank 'Blood' module
BP/HT	85	UK Biobank 'Blood Pressure / Hypertension' module
Neanderthal	11507	UK Biobank 'Neanderthal' module
Cancer	803	UK Biobank 'Cancer' module, at least one instance in Chinese datasets or included as part of other modules
HGMD	1009	UK Biobank 'Disease-associated' module, at least one instance in Chinese datasets or included as part of other modules
cardiac/cardio-metabolic	212	UK Biobank 'Cardiac', 'Cardiometabolic' and 'CAD + Lipid' modules, at least one instance in Chinese datasets or included as part of other modules
neuro	13457	UK Biobank 'Neuro-psychiatric' module, at least one instance in Chinese datasets or included as part of other modules
Alzheimers	803	UK Biobank 'Alzheimer's Disease' module
eQTL	18098	UK Biobank 'eQTL' module
missense	33647	UK Biobank 'Missense (coding, nonsynonymous)' module, at least one instance in Chinese datasets or included as part of other modules
LOF	11706	UK Biobank 'Loss of Function' module, at least one instance in Chinese datasets or included as part of other modules
Lung Function	9172	UK Biobank 'Lung Function' module
Ax-eQTL	5336	Affymetrix catalogue 'eQTL' module, at least one instance in Chinese datasets or included as part of other modules
Ax-Exome319	71112	Affymetrix catalogue 'Exome319' module, at least one instance in Chinese datasets or included as part of other modules
Ax-LOF	4915	Affymetrix catalogue 'LOF' module, at least one instance in Chinese datasets or included as part of other modules
GWAS hits	12735	UK Biobank 'GWAS Hits' module, known hits from NHGRI catalog on 6/12/13, additional GWAS variants provided prior to publication
CKB group	683	SNPs included for compatibility with previous genotyping project, requested by collaborators, or relevant to ongoing projects
Novel missense	5186	Novel missense SNPs from BGI sequence data, in >2 independent samples
Novel nonsense	74	Novel nonsense SNPs from BGI sequence data, in >2 independent samples
extra_chrYMT	242	Additional chrY/chrMT variants identified in BGI sequence data or present on Taiwan Biobank array
HBV	123	Hepatitis B virus conserved regions
GWAS core	193326	Affymetrix CEU GWAS core, MAF>0.01, present in 1000 genomes Phase I data; or included as part of other modules
Affymetrix GWAS	284194	GWAS boosters for coverage of 1000 genomes SNPs, MAF>0.01; for regions with lower than expected coverage, MAF>0.05; for low imputation regions
BGI GWAS	80388	GWAS booster for novel SNPs MAF>0.05 from BGI sequence data; GWAS booster for novel SNPs 0.01<MAF<0.05 from BGI sequence data;

### Sheet: Table S2
Table S2. CKB Axiom_2 array module content.
Module	Variants	Source/Description
HLA/KIR	8281	UK Biobank 'HLA/KIR' module
chrMT	139	UK Biobank 'chr MT' module
chrY	147	UK Biobank 'chr Y' module
ApoE	846	UK Biobank 'ApoE' module
CNV	1409	UK Biobank 'CNV' module
Fingerprint	261	UK Biobank 'Fingerprint' module
ADME	1619	UK Biobank 'ADME' module
Blood	658	UK Biobank 'Blood' module
BP/HT	63	UK Biobank 'Blood Pressure / Hypertension' module
Neanderthal	10446	UK Biobank 'Neanderthal' module
Cancer	637	UK Biobank 'Cancer' module, at least one instance in Chinese datasets or included as part of other modules
HGMD	779	UK Biobank 'Disease-associated' module, at least one instance in Chinese datasets or included as part of other modules
cardiac/cardio-metabolic	149	UK Biobank 'Cardiac', 'Cardiometabolic' and 'CAD + Lipid' modules, at least one instance in Chinese datasets or included as part of other modules
neuro	11270	UK Biobank 'Neuro-psychiatric' module, at least one instance in Chinese datasets or included as part of other modules
Alzheimers	647	UK Biobank 'Alzheimer's Disease' module
eQTL	16222	UK Biobank 'eQTL' module
missense	37514	UK Biobank 'Missense (coding, nonsynonymous)' module, at least one instance in Chinese datasets or included as part of other modules
LOF	11291	UK Biobank 'Loss of Function' module, at least one instance in Chinese datasets or included as part of other modules
Lung Function	7518	UK Biobank 'Lung Function' module
Ax-eQTL	4944	Affymetrix catalogue 'eQTL' module, at least one instance in Chinese datasets or included as part of other modules
Ax-Exome319	62315	Affymetrix catalogue 'Exome319' module, at least one instance in Chinese datasets or included as part of other modules
Ax-LOF	4591	Affymetrix catalogue 'LOF' module, at least one instance in Chinese datasets or included as part of other modules
GWAS hits	13388	UK Biobank 'GWAS Hits' module, known hits from NHGRI catalog on 6/12/13, additional GWAS variants provided prior to publication
CKB group	815	SNPs included for compatibility with previous genotyping project, requested by collaborators, or relevant to ongoing projects
Novel missense	2593	Novel missense SNPs from BGI sequence data, in >2 independent samples
Novel nonsense	66	Novel nonsense SNPs from BGI sequence data, in >2 independent samples
extra_chrYMT	137	Additional chrY/chrMT variants identified in BGI sequence data or present on Taiwan Biobank array
HBV	147	Hepatitis B virus conserved regions
GWAS core	186749	Affymetrix CEU GWAS core, MAF>0.01, present in 1000 genomes Phase I data; or included as part of other modules
Affymetrix GWAS	256557	GWAS boosters for coverage of 1000 genomes SNPs, MAF>0.01; for regions with lower than expected coverage, MAF>0.05; for low imputation regions
BGI GWAS	22008	GWAS booster for novel SNPs MAF>0.05 from BGI sequence data; GWAS booster for novel SNPs 0.01<MAF<0.05 from BGI sequence data;
Affymetric GWAS 2	205176	Supplementary GWAS booster

### Sheet: Table S3
Table S3. Genotyping and imputation quality control summary.
	Array v1	Array v2
Total probesets	781937	804496
Autosomes and X chromosome	780198	802582
Passing initial QC	669919	750421
Unique variants passing QC in all batches	594916	688103
Variants passing QC on both arrays	536479
Variants passing additional exclusions	532415
Total variants in reference (1KGP EAS MAF>0)	24732249
Variants (info>0.3) in current data release	21024481
MAF<0.005	10747642		(74.7%)
0.005≤MAF<0.01	1299947		(97.8%)
0.01≤MAF<0.05	2323360		(99.2%)
MAF≥0.05	6653532		(99.8%)
Variants (info>0.7) in current data release	11702477
MAF<0.005	2641521		(18.4%)
0.005≤MAF<0.01	689461		(51.8%)
0.01≤MAF<0.05	1903651		(81.3%)
MAF>0.05	6467844		(97.0%)

### Sheet: Table S4
Table S4. Imputation performance of individual and combined array versions.
	Array 1		Array 2		Array 1+2
MAF	info>0.3	info>0.7	info>0.3	info>0.7	info>0.3	info>0.7
<0.005	11049953	2673181	11220617	2817242	10747642	2641521
	0.763	0.185	0.777	0.195	0.747	0.184
0.005-0.01	1295345	695741	1291618	738355	1299947	689461
	0.974	0.523	0.979	0.56	0.978	0.518
0.01-0.05	2321156	1920972	2315632	1964326	2323360	1903651
	0.99	0.819	0.991	0.841	0.992	0.813
>0.05	6657527	6480513	6658372	6496167	6653532	6467844
	0.996	0.969	0.996	0.971	0.998	0.97

### Sheet: Table S5
Table S5. Numbers of genotyped CKB participants having relatives elsewhere in the genotyped dataset.
Region	N	Twins	First degree	%	First/ second degree	%
Qingdao	8264	10	1140	0.138	1507	0.182
Harbin	13154	8	1560	0.119	1848	0.14
Haikou	5798	12	1067	0.184	1396	0.241
Suzhou	7984	4	3456	0.433	4374	0.548
Liuzhou	8798	6	767	0.087	919	0.104
Urban	43998	40	7990	0.182	10044	0.228
Sichuan	10637	0	2467	0.232	3363	0.316
Gansu	10090	12	2811	0.279	4202	0.416
Henan	11421	4	3737	0.327	5082	0.445
Zhejiang	12042	6	3790	0.315	5050	0.419
Hunan	12518	2	2957	0.236	4398	0.351
Rural	56708	24	15762	0.278	22095	0.39
Total	100706	64	23752	0.236	32139	0.319

### Sheet: Table S6
Table S6. Patterns of relatedness within genotyped CKB participants.
1°-2° relatives	N	Qingdao	Harbin	Haikou	Suzhou	Liuzhou	Sichuan	Gansu	Henan	Zhejiang	Hunan
0	68574	6757	11306	4404	3613	7879	7274	5889	6339	6993	8120
1	19675	1124	1449	912	1757	772	2225	2596	2929	3075	2836
2	7278	297	291	316	1053	124	694	969	1249	1282	1003
3	2960	75	82	86	639	7	270	411	566	454	370
4	1183	9	12	63	360	16	111	133	216	140	123
5	552	2	0	13	238	0	48	63	84	56	48
6	242	0	12	2	145	0	9	21	20	23	10
7	126	0	2	1	82	0	4	6	17	7	7
8	54	0	0	1	50	0	2	0	1	0	0
9	23	0	0	0	17	0	0	2	0	3	1
10	18	0	0	0	10	0	0	0	0	8	0
11	10	0	0	0	10	0	0	0	0	0	0
12	4	0	0	0	4	0	0	0	0	0	0
13	4	0	0	0	3	0	0	0	0	1	0
14	1	0	0	0	1	0	0	0	0	0	0
15	0	0	0	0	0	0	0	0	0	0	0
16	2	0	0	0	2	0	0	0	0	0	0
1° relatives
0	76961	7124	11594	4731	4531	8031	8170	7280	7684	8255	9561
1	16633	898	1242	720	1852	648	1840	2045	2450	2742	2196
2	5151	204	249	263	947	100	473	573	952	807	583
3	1505	38	49	56	446	13	126	144	279	203	151
4	336	0	12	28	135	6	27	32	52	19	25
5	97	0	5	0	61	0	1	16	4	8	2
6	18	0	3	0	10	0	0	0	0	5	0
7	4	0	0	0	2	0	0	0	0	2	0
8	1	0	0	0	0	0	0	0	0	1	0

### Sheet: Table S7
Table S7. Numbers of cases in the full CKB cohort and the genotyped subset for all 3-character ICD-10 codes with at least 100 cases in genotyped participants
ICD-10	Description	All CKB	Genotyped
A09	Other gastroenteritis and colitis of infectious and unspecified origin	9094	1768
A15	Respiratory tuberculosis, bacteriologically and histologically confirmed	729	187
A16	Respiratory tuberculosis, not confirmed bacteriologically or histologically	1875	488
A18	Tuberculosis of other organs	569	123
B02	Zoster [herpes zoster]	2550	549
B18	Chronic viral hepatitis	1326	252
B19	Unspecified viral hepatitis	591	117
B99	Other and unspecified infectious diseases	868	179
C11	Malignant neoplasm of nasopharynx	462	113
C15	Malignant neoplasm of oesophagus	2698	508
C16	Malignant neoplasm of stomach	3771	756
C18	Malignant neoplasm of colon	2065	434
C20	Malignant neoplasm of rectum	2019	447
C22	Malignant neoplasm of liver and intrahepatic bile ducts	3256	665
C25	Malignant neoplasm of pancreas	933	172
C34	Malignant neoplasm of bronchus and lung	6570	1552
C50	Malignant neoplasm of breast	2775	518
C53	Malignant neoplasm of cervix uteri	1226	252
C54	Malignant neoplasm of corpus uteri	581	112
C67	Malignant neoplasm of bladder	613	153
C71	Malignant neoplasm of brain	566	122
C73	Malignant neoplasm of thyroid gland	646	128
C78	Secondary malignant neoplasm of respiratory and digestive organs	725	153
C79	Secondary malignant neoplasm of other and unspecified sites	706	139
C80	Malignant neoplasm, without specification of site	3506	655
C85	Other and unspecified types of non-Hodgkin lymphoma	889	189
C95	Leukaemia of unspecified cell type	510	118
D17	Benign lipomatous neoplasm	926	185
D24	Benign neoplasm of breast	764	133
D25	Leiomyoma of uterus	5040	891
D26	Other benign neoplasms of uterus	1094	189
D31	Benign neoplasm of eye and adnexa	524	184
D38	Neoplasm of uncertain or unknown behaviour of middle ear and respiratory and intrathoracic organs	419	113
D44	Neoplasm of uncertain or unknown behaviour of endocrine glands	640	130
D48	Neoplasm of uncertain or unknown behaviour of other and unspecified sites	684	147
D50	Iron deficiency anaemia	564	128
D64	Other anaemias	1901	409
D69	Purpura and other haemorrhagic conditions	712	161
E04	Other nontoxic goitre	2269	433
E05	Thyrotoxicosis [hyperthyroidism]	680	118
E10	Insulin-dependent diabetes mellitus	853	206
E11	Non-insulin-dependent diabetes mellitus	20873	4528
E14	Unspecified diabetes mellitus	19040	4382
E78	Disorders of lipoprotein metabolism and other lipidaemias	3084	665
E87	Other disorders of fluid, electrolyte and acid-base balance	2453	616
F20	Schizophrenia	774	146
F32	Depressive episode	607	119
F41	Other anxiety disorders	476	114
F45	Somatoform disorders	628	116
F48	Other neurotic disorders	649	152
F99	Mental disorder, not otherwise specified	781	224
G20	Parkinson disease	877	213
G31	Other degenerative diseases of nervous system, not elsewhere classified	1107	261
G40	Epilepsy	781	217
G44	Other headache syndromes	1712	348
G45	Transient cerebral ischaemic attacks and related syndromes	10841	2742
G51	Facial nerve disorders	1423	323
G62	Other polyneuropathies	480	103
G93	Other disorders of brain	376	123
H02	Other disorders of eyelid	563	109
H11	Other disorders of conjunctiva	2556	492
H16	Keratitis	714	165
H25	Senile cataract	6084	1305
H26	Other cataract	11084	2693
H33	Retinal detachments and breaks	704	148
H35	Other retinal disorders	951	225
H40	Glaucoma	1761	385
H43	Disorders of vitreous body	458	105
H81	Disorders of vestibular function	3414	580
H91	Other hearing loss	994	191
I09	Other rheumatic heart diseases	891	249
I10	Essential (primary) hypertension	44220	12298
I11	Hypertensive heart disease	1828	453
I20	Angina pectoris	5383	1380
I21	Acute myocardial infarction	7984	3386
I24	Other acute ischaemic heart diseases	968	218
I25	Chronic ischaemic heart disease	47939	13050
I27	Other pulmonary heart diseases	5336	2310
I38	Endocarditis, valve unspecified	566	131
I42	Cardiomyopathy	824	209
I46	Cardiac arrest	1138	404
I48	Atrial fibrillation and flutter	876	227
I49	Other cardiac arrhythmias	6390	1480
I50	Heart failure	5160	1467
I51	Complications and ill-defined descriptions of heart disease	2629	730
I60	Subarachnoid haemorrhage	1018	602
I61	Intracerebral haemorrhage	11638	6663
I62	Other nontraumatic intracranial haemorrhage	504	144
I63	Cerebral infarction	50675	14302
I64	Stroke, not specified as haemorrhage or infarction	3071	876
I65	Occlusion and stenosis of precerebral arteries, not resulting in cerebral infarction	645	147
I66	Occlusion and stenosis of cerebral arteries, not resulting in cerebral infarction	2914	791
I67	Other cerebrovascular diseases	32853	7155
I69	Sequelae of cerebrovascular disease	6702	2220
I70	Atherosclerosis	1753	563
I83	Varicose veins of lower extremities	2010	376
J00	Acute nasopharyngitis [common cold]	659	126
J02	Acute pharyngitis	1006	186
J03	Acute tonsillitis	1173	195
J04	Acute laryngitis and tracheitis	504	138
J06	Acute upper respiratory infections of multiple and unspecified sites	5135	1114
J13	Pneumonia due to Streptococcus pneumoniae	483	124
J15	Bacterial pneumonia, not elsewhere classified	1005	221
J18	Pneumonia, organism unspecified	29232	6903
J20	Acute bronchitis	8878	1765
J31	Chronic rhinitis, nasopharyngitis and pharyngitis	594	123
J32	Chronic sinusitis	1166	207
J33	Nasal polyp	548	125
J34	Other disorders of nose and nasal sinuses	596	141
J38	Diseases of vocal cords and larynx, not elsewhere classified	994	155
J40	Bronchitis, not specified as acute or chronic	5577	1319
J42	Unspecified chronic bronchitis	9215	4046
J43	Emphysema	3534	1666
J44	Other chronic obstructive pulmonary disease	15497	6043
J45	Asthma	2840	878
J47	Bronchiectasis	1485	435
J84	Other interstitial pulmonary diseases	589	155
J90	Pleural effusion, not elsewhere classified	1018	254
J93	Pneumothorax	385	113
J96	Respiratory failure, not elsewhere classified	1742	543
J98	Other respiratory disorders	1818	413
K21	Gastro-oesophageal reflux disease	684	117
K25	Gastric ulcer	2425	525
K26	Duodenal ulcer	1159	225
K27	Peptic ulcer, site unspecified	931	226
K29	Gastritis and duodenitis	17737	3611
K30	Dyspepsia	2890	568
K31	Other diseases of stomach and duodenum	1773	344
K35	Acute appendicitis	3949	696
K37	Unspecified appendicitis	1478	268
K40	Inguinal hernia	1130	251
K52	Other noninfective gastroenteritis and colitis	772	145
K56	Paralytic ileus and intestinal obstruction without hernia	2964	666
K59	Other functional intestinal disorders	588	115
K60	Fissure and fistula of anal and rectal regions	997	191
K61	Abscess of anal and rectal regions	796	157
K62	Other diseases of anus and rectum	1431	289
K63	Other diseases of intestine	2537	558
K64	Haemorrhoids and perianal venous thrombosis	7491	1386
K74	Fibrosis and cirrhosis of liver	2564	503
K75	Other inflammatory liver diseases	893	172
K76	Other diseases of liver	2321	523
K80	Cholelithiasis	11176	2230
K81	Cholecystitis	6750	1419
K82	Other diseases of gallbladder	702	140
K83	Other diseases of biliary tract	1188	256
K85	Acute pancreatitis	1607	313
K86	Other diseases of pancreas	846	180
K92	Other diseases of digestive system	4301	908
L02	Cutaneous abscess, furuncle and carbuncle	472	103
L30	Other dermatitis	794	183
L89	Decubitus ulcer and pressure area	523	160
M06	Other rheumatoid arthritis	2225	443
M10	Gout	1223	269
M17	Gonarthrosis [arthrosis of knee]	1887	339
M19	Other arthrosis	7242	1488
M25	Other joint disorders, not elsewhere classified	761	130
M47	Spondylosis	13719	2607
M48	Other spondylopathies	2145	455
M50	Cervical disc disorders	2284	446
M51	Other intervertebral disc disorders	16402	3039
M54	Dorsalgia	1573	309
M75	Shoulder lesions	569	100
M79	Other soft tissue disorders, not elsewhere classified	573	118
M80	Osteoporosis with pathological fracture	518	129
M81	Osteoporosis without pathological fracture	1769	390
M87	Osteonecrosis	578	132
N03	Chronic nephritic syndrome	1028	230
N04	Nephrotic syndrome	521	113
N10	Acute tubulo-interstitial nephritis	895	214
N13	Obstructive and reflux uropathy	1028	204
N18	Chronic kidney disease	2021	489
N19	Unspecified kidney failure	2378	621
N20	Calculus of kidney and ureter	10814	2047
N21	Calculus of lower urinary tract	621	131
N23	Unspecified renal colic	1725	289
N28	Other disorders of kidney and ureter, not elsewhere classified	1170	231
N30	Cystitis	673	137
N39	Other disorders of urinary system	4355	908
N40	Hyperplasia of prostate	3829	918
N41	Inflammatory diseases of prostate	817	174
N45	Orchitis and epididymitis	521	102
N63	Unspecified lump in breast	1003	176
N72	Inflammatory disease of cervix uteri	1121	209
N73	Other female pelvic inflammatory diseases	1864	347
N80	Endometriosis	1098	191
N81	Female genital prolapse	685	126
N83	Noninflammatory disorders of ovary, fallopian tube and broad ligament	985	190
N84	Polyp of female genital tract	1244	198
N93	Other abnormal uterine and vaginal bleeding	890	137
O80	Single spontaneous delivery	1554	317
O82	Single delivery by caesarean section	1282	266
R00	Abnormalities of heart beat	1361	277
R04	Haemorrhage from respiratory passages	974	236
R05	Cough	461	101
R07	Pain in throat and chest	863	193
R09	Other symptoms and signs involving the circulatory and respiratory systems	554	117
R10	Abdominal and pelvic pain	3297	631
R22	Localized swelling, mass and lump of skin and subcutaneous tissue	855	171
R33	Retention of urine	704	176
R42	Dizziness and giddiness	4616	1018
R50	Fever of other and unknown origin	1338	319
R51	Headache	2764	507
R55	Syncope and collapse	471	113
R57	Shock, not elsewhere classified	834	227
R69	Unknown and unspecified causes of morbidity	22724	5131
R91	Abnormal findings on diagnostic imaging of lung	1576	243
R93	Abnormal findings on diagnostic imaging of other body structures	455	107
R94	Abnormal results of function studies	883	169
R96	Other sudden death, cause unknown	445	118
R99	Other ill-defined and unspecified causes of mortality	687	176
S00	Superficial injury of head	486	101
S06	Intracranial injury	2705	628
S09	Other and unspecified injuries of head	719	162
S22	Fracture of rib(s), sternum and thoracic spine	2112	449
S32	Fracture of lumbar spine and pelvis	2361	470
S42	Fracture of shoulder and upper arm	1968	403
S52	Fracture of forearm	1982	382
S72	Fracture of femur	3301	777
S82	Fracture of lower leg, including ankle	2947	596
T14	Injury of unspecified body region	4817	903
Z04	Examination and observation for other reasons	4572	799
Z47	Other orthopaedic follow-up care	597	103
Z95	Presence of cardiac and vascular implants and grafts	839	290
Z96	Presence of other functional implants	2050	567

### Sheet: Table S8
Table S8. Numbers of participants in analysis datasets after applying exclusions for relatedness and/or non-local ancestry, within the full genotyped dataset and in the cohort-representative subset.
	TOTAL	Qingdao	Harbin	Haikou	Suzhou	Liuzhou	Sichuan	Gansu	Henan	Zhejiang	Hunan
All	100706	8264	13154	5798	7984	8798	10637	10090	11421	12042	12518
Relative exclusions	76710	7099	12037	4760	4669	8229	8062	6977	7392	8370	9115
RC exclusions	94924	7973	12676	5097	7020	6559	10560	9839	11160	11782	12258
Both exclusions	71590	6820	11580	4103	4021	6155	7991	6744	7169	8127	8880
Population subset	77176	7491	10336	5008	6852	7251	8077	6296	8314	9714	7837
Relative exclusions	56747	6407	9338	4032	3809	6730	5844	3942	4995	6428	5222
RC exclusions	72406	7239	9963	4386	5960	5444	8017	6123	8121	9479	7674
Both exclusions	52591	6167	8985	3452	3219	5074	5790	3781	4837	6210	5076
Percentages
All	1	1	1	1	1	1	1	1	1	1	1
Relative exclusions	0.761722	0.859027	0.915083	0.820973	0.584795	0.935326	0.75792	0.691477	0.647229	0.695067	0.728151
RC exclusions	0.942585	0.964787	0.963661	0.879096	0.879259	0.74551	0.992761	0.975124	0.977147	0.978409	0.97923
Both exclusions	0.710881	0.825266	0.880341	0.707658	0.503632	0.699591	0.751246	0.668385	0.627703	0.674888	0.709378
Population subset	0.76635	0.906462	0.785769	0.863746	0.858216	0.824165	0.759331	0.623984	0.727957	0.806677	0.626058
Relative exclusions	0.563492	0.77529	0.709898	0.695412	0.477079	0.764947	0.549403	0.390684	0.437352	0.533798	0.417159
RC exclusions	0.718984	0.875968	0.757412	0.756468	0.746493	0.618777	0.75369	0.606838	0.711059	0.787162	0.613037
Both exclusions	0.522223	0.746249	0.683062	0.595378	0.403181	0.576722	0.544326	0.374727	0.423518	0.515695	0.405496

### Sheet: Table S9
Table S9. Regions of long-range LD identified from PCA of unrelated CKB participants
chr	start	end
1	31967605	32473893
1	42322624	43766419
1	46917101	47317636
1	49131961	50905930
1	60468707	60871379
1	75193220	76332557
1	84835882	85224613
1	95322325	96010866
1	118698731	119835504
1	150485686	151764825
1	159160740	159624361
1	181588825	182238119
1	190131484	191390165
1	202882832	203015434
1	208943493	209100979
1	219994456	221828832
1	225812668	226123272
1	230879703	231201837
2	31567779	33091411
2	36935959	37588486
2	49504674	51246059
2	54532011	55428282
2	57216307	58567834
2	62647269	64473124
2	79474688	79729196
2	97416705	98646618
2	122195128	123223225
2	135250906	136026872
2	139922659	140667199
2	142078045	142507123
2	145786370	146493879
2	152776793	153414841
2	182867886	183240825
3	1712271	2040987
3	25067118	25366921
3	47163942	54078995
3	79784887	81834892
3	83492072	84181699
3	88450858	89244875
3	95078310	96166643
3	104039573	104357966
3	107146198	108634245
3	130516519	131280909
3	153701957	154295034
3	191705275	191959829
3	193693054	196307360
4	694699	1017485
4	4701160	4865419
4	37918966	38156002
4	44372148	46255339
4	87752285	88744949
4	92217143	93626306
4	96268684	101226403
4	119320841	120084870
4	166071729	166656199
5	1131937	1217149
5	39447673	41082760
5	52384217	53218940
5	90774546	93084257
5	105814846	108000708
5	127320026	128652912
5	173274948	173615820
5	178992052	179851007
6	1779460	2449296
6	5931750	6174387
6	21745208	39042510
6	51023243	51240561
6	55027678	56027154
6	57131449	63643914
6	78220391	79053824
6	81172185	83017279
6	93853527	94678012
6	112927085	113599343
6	116048000	116790864
6	120508310	121428772
6	133204593	133817135
6	141228067	142257522
6	144263402	144451555
6	150397780	150499507
7	3420268	4344689
7	9888615	10121361
7	15674256	16053092
7	21137439	21900585
7	24385307	24577153
7	25669546	26029565
7	35364407	35725329
7	52702353	55062052
7	64227518	68051424
7	70125220	70350056
7	87190495	87793184
7	90775281	91208947
7	99434041	103191755
7	107655009	107873380
7	109907430	110293766
7	114592249	114942480
7	118352670	119930188
7	125213988	127841091
7	132357076	132912301
7	155063348	155208774
7	156373107	156833838
8	5588181	5809783
8	6956753	12624815
8	14954593	15235272
8	17004372	17290167
8	42566137	50097680
8	60595405	61412393
8	63509356	65860535
8	90571303	90641120
8	91871309	92341557
8	136666515	136936986
9	13591622	13763305
9	23688200	24647068
9	26634797	27182880
9	35536228	36033946
9	72512483	73203435
9	81632262	81878891
9	87426321	87477536
9	94637022	95847271
9	97559508	98386766
9	111507897	111979315
9	128082937	128850411
9	134160072	134642210
9	138573161	138722446
10	18300537	18522641
10	45327673	45630204
10	67648393	67933933
10	102882563	104103451
10	124010533	124405642
11	45116024	59930315
11	64675620	66423755
11	68923664	69113282
11	71844058	72218489
11	75102690	75281464
11	79117709	79474951
11	90566565	90989027
11	92277885	92539969
11	97699195	98272091
11	99628997	100137911
11	109929616	110190008
11	118733189	118953741
12	5437172	5613064
12	17406076	18218103
12	29111727	29387259
12	32354937	32980225
12	40443795	41124135
12	42988583	43311443
12	44476636	45478790
12	47640723	47781769
12	54311004	54943704
12	55961798	56766120
12	81025416	81755107
12	83534685	85508342
12	101098550	101395931
12	103169947	103697778
12	110565954	113498035
13	43807245	44245984
13	65194189	66163350
13	70327822	70677290
13	111607095	111990806
14	34929532	35338297
14	48228702	49848448
14	64667927	65253351
14	74017301	75045385
14	80425291	80866232
14	95959510	96184432
15	24238716	25787005
15	30336219	33966542
15	39892987	40398754
15	42406038	44064053
15	47972446	48144904
15	51621451	52589858
15	62962978	63111394
15	66700804	66971500
15	72971120	74515121
15	77190073	78106262
15	79659092	80904923
15	84192051	85516624
15	86806207	87121860
15	97333748	97454682
15	99238490	99476726
16	6676338	7166968
16	8475393	8589883
16	12424509	12647358
16	14469189	20115899
16	21234843	21860010
16	31943695	48079151
16	56408335	56602680
16	66405766	67226187
16	69294725	77024805
16	78589960	78757020
16	82390120	83002059
16	86980941	87200953
16	88928908	90149401
17	8958583	9105057
17	26298858	27852628
17	65589391	65745956
17	72379236	72631920
17	79035149	79206921
18	8800860	8937141
18	12911649	13289639
18	20675804	21260676
18	28609993	28958386
18	43194951	43280212
18	46238629	46356079
18	69819104	70013725
18	74675197	75468929
19	10552459	11160741
19	23133671	29607016
19	32672331	32782046
19	35837126	38475250
19	56411574	56536883
20	3146249	4299757
20	19950858	20279363
20	31318565	32451862
20	36229196	37515453
20	41373903	41430208
21	27282044	27653333
21	33036522	33334828
21	45659731	45976567
22	19139464	19589995
22	25854552	26147201
22	29646568	32517880
22	38070050	38498210
